# Genetic overlap between treatment-resistant schizophrenia and smoking initiation

**DOI:** 10.1101/2025.09.24.25336556

**Authors:** Elise Koch, Helin H. Mohammad, Nadine Parker, Hasan Ç. Lenk, Lars A. R. Ystaas, Piotr Jaholkowski, Alexey A. Shadrin, Oleksandr Frei, Anders M. Dale, Srdjan Djurovic, Espen Molden, Kevin S. O’Connell, Ole A. Andreassen

**Affiliations:** Centre for Precision Psychiatry, Division of Mental Health and Addiction, Oslo University Hospital, and Institute of Clinical Medicine, University of Oslo, Oslo, Norway; Department of Clinical and Molecular Medicine, Faculty of Medicine and Health Sciences, Norwegian University of Science and Technology, Trondheim, Norway; Center for Psychopharmacology, Diakonhjemmet Hospital, Oslo, Norway; KG Jebsen Centre for Neurodevelopmental Disorders, University of Oslo and Oslo University Hospital, Oslo, Norway; Center for Bioinformatics, Department of Informatics, University of Oslo, 0316 Oslo, Norway; Center for Multimodal Imaging and Genetics, J. Craig Venter Institute, La Jolla, CA, USA; University of California San Diego, La Jolla, CA, USA; Department of Medical Genetics, Oslo University Hospital and University of Oslo, Oslo, Norway

**Keywords:** Treatment-resistant schizophrenia, smoking, clozapine, genetics, GWAS

## Abstract

Early detection of treatment-resistant schizophrenia (TRS) is of substantial clinical importance. While TRS is heritable, the associated genetic variants have been difficult to identify. Cigarette smoking is associated with non-response to antipsychotics, and smoking behavior and schizophrenia have a shared genetic basis. Thus, TRS may also have a shared genetic basis with smoking behavior. Here we aim to identify genetic variants associated with TRS, by leveraging overlapping genetic variants with smoking initiation to increase statistical power. We analyzed genome-wide data for TRS and smoking initiation with the conditional/conjunctional false discovery rate (cond/conjFDR) to identify shared loci, and LD score regression to determine genetic correlations. To investigate potential causal effects of shared loci, we performed Mendelian randomization (MR) analyses. Shared loci were mapped to genes, which were further investigated for enrichment of drug target genes. We observed a significant positive genetic correlation between TRS and smoking initiation (r_g_ = 0.47 p = 0.0002). Leveraging the genetic overlap between TRS and smoking initiation, we identified four novel loci jointly associated with TRS and smoking initiation. The condFDR results improved polygenic prediction of TRS. MR showed putative evidence for a causal effect of genetic liability to TRS on smoking initiation. The functional genetic analyses showed that alpha-1-adrenergic receptors are likely involved in the pathophysiology of TRS and possibly related to the efficacy of clozapine versus other antipsychotic drugs. In conclusion, our results show that shared genetic mechanisms influence both TRS and smoking behavior, which provide new insights into the biological underpinnings of TRS.
