## Supplementary_tables for "Genetic overlap between treatment-resistant schizophrenia and smoking initiation"

### Sheet: Table S1
Loci for treatment resistant schizophrenia (TRS) after conditioning on smoking initiation (condFDR<0.05), as well as all candidate variants within each specific locus.
locusnum	CHR	BP	SNP	A1	A2	R2	LEAD_SNP	condFDR
1	1	236808558	rs6689162	A	G	0.737809	rs12030126
1	1	236809112	rs10925180	A	C	0.809376	rs12030126
1	1	236809554	rs61282941	G	A	0.820975	rs12030126
1	1	236810398	rs61833586	A	G	0.820975	rs12030126
1	1	236811526	rs10925182	C	T	0.843358	rs12030126	0.0332236162980724
1	1	236812397	rs4278367	G	A	0.843358	rs12030126	0.0572359995603911
1	1	236812414	rs10925183	G	A	0.843358	rs12030126	0.039183720690095
1	1	236812673	rs6656707	A	G	0.995979	rs12030126
1	1	236812676	rs6692862	C	G	0.995979	rs12030126
1	1	236812772	rs10925184	C	T	0.983917	rs12030126
1	1	236813139	rs12030126	T	G	1.0	rs12030126	0.0175154048692257
1	1	236818570	rs66500441	A	G	0.956213	rs12030126	0.2973568747250761
1	1	236818769	rs61833587	A	C	0.964232	rs12030126	0.2877657852266407
1	1	236819117	rs11428179	A	AT	0.964232	rs12030126
1	1	236822322	rs12140395	C	T	0.960214	rs12030126	0.3133547438467424
1	1	236824960	rs4659699	T	C	0.956213	rs12030126	0.4950662067062534
1	1	236826548	rs12038634	T	C	0.971919	rs12030126	0.3894664734508066
1	1	236827359	rs6671776	T	C	0.975966	rs12030126	0.3446377057758806
1	1	236829754	rs56228625	C	T	0.971919	rs12030126	0.2277375335631151
1	1	236830200	rs12118343	C	T	0.948411	rs12030126	0.3020171989879389
1	1	236830822	rs6428962	A	G	0.948411	rs12030126	0.2976563030656292
1	1	236830940	rs6428963	T	G	0.948411	rs12030126	0.3935282705549076
1	1	236830956	rs6428964	G	T	0.952384	rs12030126	0.2355883083945194
1	1	236832848	rs4659462	A	G	0.948411	rs12030126	0.266150225393822
1	1	236834513	rs1832514	G	A	0.971972	rs12030126	0.2562600024590148
1	1	236837395	rs1036001	C	T	0.975966	rs12030126	0.1907896417753343
1	1	236841120	rs3754253	G	A	0.960245	rs12030126	0.1802387359239523
1	1	236841577	rs145162112	TA	T	0.617848	rs12030126
1	1	236842077	rs10925197	C	G	0.617848	rs12030126
1	1	236848268	rs4659700	A	G	0.643429	rs12030126	0.7981624649326854
1	1	236850256	rs12046163	A	G	0.638164	rs12030126	0.7646427911595433
1	1	236852658	rs189051620	T	A	0.637168	rs12030126
1	1	236854973	rs12142143	T	C	0.637168	rs12030126
2	2	45130410	rs528483	A	C	0.658995	rs494904
2	2	45138179	rs1629802	A	G	0.809149	rs494904	0.040966540606783
2	2	45138444	rs540395	C	A	0.881322	rs494904
2	2	45138941	rs501964	T	C	0.689697	rs494904
2	2	45139153	rs567897	G	A	0.903826	rs494904	0.461169850067319
2	2	45141180	rs494904	C	T	1.0	rs494904	0.0276209620679528
2	2	45151600	rs72794102	T	C	0.6509	rs494904
2	2	45153287	rs538543	C	G	0.697994	rs494904
2	2	45153508	rs549814	T	C	0.688926	rs494904
2	2	45154662	rs504764	T	C	0.682628	rs494904
2	2	45154689	rs504675	T	C	0.781684	rs494904
2	2	45157307	rs4953149	C	T	0.619119	rs494904
2	2	45157336	rs4953150	T	C	0.619119	rs494904
3	2	137066601	rs10211598	C	T	0.659418	rs4076010
3	2	137066709	rs12691882	T	G	0.696662	rs4076010
3	2	137067573	rs7349455	T	G	0.854118	rs4076010
3	2	137073048	rs6430625	G	A	0.917044	rs4076010	0.2406740409144857
3	2	137073291	rs36098083	C	T	0.927087	rs4076010	0.2131579753780475
3	2	137073340	rs12465184	T	C	0.874992	rs4076010	0.3342338172777426
3	2	137073862	rs10170390	T	C	0.927087	rs4076010	0.204175135692708
3	2	137074132	rs6708702	A	G	0.664741	rs4076010	0.4876249699618089
3	2	137074360	rs10205684	C	G	0.901334	rs4076010
3	2	137074850	rs12465599	A	G	0.901334	rs4076010	0.3471980711305044
3	2	137074892	rs12466490	T	C	0.927087	rs4076010	0.1580404427262039
3	2	137075288	rs13028760	G	A	0.927087	rs4076010	0.1655180721026669
3	2	137076425	rs4954411	C	T	0.907154	rs4076010	0.2332448469759609
3	2	137076478	rs10188240	G	A	0.927087	rs4076010	0.1894304701400793
3	2	137076654	rs66554974	TA	T	0.927087	rs4076010
3	2	137078370	rs13405925	C	T	0.956717	rs4076010
3	2	137084682	rs13006092	T	G	0.989089	rs4076010	0.0501846285076224
3	2	137085687	rs12995806	T	G	0.981916	rs4076010	0.0620548180240822
3	2	137085934	rs4076010	C	T	1.0	rs4076010	0.0477494836765682
3	2	137086107	rs4073037	C	T	0.978253	rs4076010	0.0670701954058641
3	2	137086587	rs34878154	G	A	0.992727	rs4076010	0.0502711567241841
3	2	137086802	rs56105547	G	T	0.992727	rs4076010	0.0502864125748736
3	2	137087590	rs5011376	G	A	0.974745	rs4076010	0.0551432326941319
3	2	137088384	rs13431706	G	A	0.992727	rs4076010
3	2	137088860	rs13432272	G	A	0.974745	rs4076010	0.0706144229018801
3	2	137089267	rs4619665	C	T	0.992727	rs4076010	0.0627662168524626
3	2	137089721	rs4954605	C	T	0.992727	rs4076010	0.0633597338301852
3	2	137089886	rs4954413	A	G	0.992727	rs4076010	0.0594785013526562
3	2	137091331	rs10178152	T	C	0.989136	rs4076010	0.0624024432838472
3	2	137091582	rs10178350	T	G	0.989136	rs4076010	0.0598915720168853
3	2	137092441	rs11680547	A	G	0.971275	rs4076010	0.0657449145712032
3	2	137092809	rs4405811	A	G	0.989136	rs4076010	0.0620067582772966
3	2	137099036	rs4954606	A	G	0.974861	rs4076010	0.1755987474398333
3	2	137101165	rs4954417	G	T	0.779632	rs4076010	0.8418101079107029
3	2	137105602	rs7589825	T	G	0.629552	rs4076010
3	2	137105728	rs59406411	AG	A	0.613428	rs4076010
3	2	137112573	rs13392477	G	A	0.623497	rs4076010	0.7147406858215486
3	2	137114837	rs13003875	T	A	0.621613	rs4076010
3	2	137117904	rs12994307	C	A	0.619005	rs4076010	0.7128831940522462
3	2	137118346	rs7565393	T	A	0.619005	rs4076010
3	2	137119376	rs12614080	C	G	0.619005	rs4076010
4	16	25382373	rs7201464	G	A	0.962842	rs9928337	0.020524594479052
4	16	25387037	rs1858855	A	G	0.959152	rs9928337	0.0144763565110007
4	16	25389187	rs17794794	G	C	0.962842	rs9928337
4	16	25390704	rs9933669	T	C	0.962842	rs9928337	0.0122833786078395
4	16	25392564	rs8046021	T	C	0.962842	rs9928337	0.0141051685303052
4	16	25396500	rs9928337	T	C	1.0	rs9928337	0.0013472265419593
4	16	25397381	rs2345543	A	T	1.0	rs9928337
4	16	25398777	rs11639561	G	A	1.0	rs9928337	0.0059910791354905
4	16	25403978	rs6497848	G	T	0.608041	rs9928337	0.1983758555782336
4	16	25405422	rs35795365	AT	A	0.793681	rs9928337
4	16	25407449	rs138214301	C	CCTTTA	0.744993	rs9928337
4	16	25421318	rs13336062	G	A	0.980987	rs9928337	0.0031810325269523
4	16	25422397	rs9937228	A	G	0.980987	rs9928337	0.0018879627829877
4	16	25423118	rs13338810	G	A	0.980987	rs9928337	0.0023802265524564
4	16	25426358	rs186086973	T	C	0.70047	rs9928337
4	16	25427469	rs72000337	ATCCT	A	0.869179	rs9928337
4	16	25431451	rs71775068	T	TCAC	0.980987	rs9928337
4	16	25433163	rs2014139	T	G	0.980987	rs9928337	0.0019237951619811
4	16	25433892	rs11074687	A	T	0.980987	rs9928337
4	16	25434905	rs5816306	A	ATCTAAGTAAG	0.980987	rs9928337
4	16	25438658	rs7191134	A	T	0.980987	rs9928337
4	16	25438932	rs9934642	A	G	0.869179	rs9928337	0.0411696732746697
4	16	25439347	rs6497855	G	A	0.608041	rs9928337	0.1131039558459438
4	16	25439429	rs7195628	A	G	0.869179	rs9928337	0.0425769669877772
4	16	25439576	rs2345547	G	A	0.608041	rs9928337	0.1228138880497681
4	16	25439615	rs8054400	A	G	0.608041	rs9928337	0.1192130075041394
4	16	25439691	rs2345548	G	A	0.608041	rs9928337	0.1114305605688533
4	16	25439733	rs2345549	T	C	0.980987	rs9928337
4	16	25440038	rs8059469	T	C	0.980987	rs9928337	0.0014448113762565
4	16	25440185	rs8061030	G	T	0.980987	rs9928337	0.0013796889675355
4	16	25440885	rs6497856	C	T	0.608041	rs9928337	0.1015776416439697
4	16	25441362	rs9931257	T	G	0.869179	rs9928337	0.0351017181156958
4	16	25441577	rs8046724	T	C	0.608041	rs9928337	0.0985924186898329
4	16	25441672	rs8045665	C	T	0.608041	rs9928337
4	16	25445146	rs8047506	C	T	0.729131	rs9928337
4	16	25445147	rs8047508	C	A	0.729131	rs9928337
4	16	25446636	rs9935028	A	G	0.73284	rs9928337	0.0018687814546885
4	16	25447070	rs139164590	C	CAAGTGACCCTCCTGCCTTGGCCTCCCAA	0.980987	rs9928337
4	16	25454785	rs8053700	G	C	0.922644	rs9928337
4	16	25456814	rs1014631	A	G	0.739759	rs9928337
4	16	25457371	rs13334609	C	A	0.751075	rs9928337
4	16	25457491	rs11644616	A	G	0.740113	rs9928337
4	16	25458255	rs13338461	T	C	0.666486	rs9928337	0.2733632988887396
4	16	25461767	rs11074689	G	A	0.686647	rs9928337	0.1978789752540902

### Sheet: Table S2
Loci for treatment resistant schizophrenia (TRS) jointly associated with smoking initiation (conjFDR<0.05), as well as all candidate variants within each specific locus.
locusnum	CHR	BP	SNP	A1	A2	R2	LEAD_SNP	conjFDR
1	1	236808558	rs6689162	A	G	0.737809	rs12030126
1	1	236809112	rs10925180	A	C	0.809376	rs12030126
1	1	236809554	rs61282941	G	A	0.820975	rs12030126
1	1	236810398	rs61833586	A	G	0.820975	rs12030126
1	1	236811526	rs10925182	C	T	0.843358	rs12030126	0.0551871367493353
1	1	236812397	rs4278367	G	A	0.843358	rs12030126	0.0572359995603911
1	1	236812414	rs10925183	G	A	0.843358	rs12030126	0.0483308258089994
1	1	236812673	rs6656707	A	G	0.995979	rs12030126
1	1	236812676	rs6692862	C	G	0.995979	rs12030126
1	1	236812772	rs10925184	C	T	0.983917	rs12030126
1	1	236813139	rs12030126	T	G	1.0	rs12030126	0.0175154048692257
1	1	236818570	rs66500441	A	G	0.956213	rs12030126	0.2973568747250761
1	1	236818769	rs61833587	A	C	0.964232	rs12030126	0.2877657852266407
1	1	236819117	rs11428179	A	AT	0.964232	rs12030126
1	1	236822322	rs12140395	C	T	0.960214	rs12030126	0.3133547438467424
1	1	236824960	rs4659699	T	C	0.956213	rs12030126	0.4950662067062534
1	1	236826548	rs12038634	T	C	0.971919	rs12030126	0.3894664734508066
1	1	236827359	rs6671776	T	C	0.975966	rs12030126	0.3446377057758806
1	1	236829754	rs56228625	C	T	0.971919	rs12030126	0.2277375335631151
1	1	236830200	rs12118343	C	T	0.948411	rs12030126	0.3020171989879389
1	1	236830822	rs6428962	A	G	0.948411	rs12030126	0.2976563030656292
1	1	236830940	rs6428963	T	G	0.948411	rs12030126	0.3935282705549076
1	1	236830956	rs6428964	G	T	0.952384	rs12030126	0.2355883083945194
1	1	236832848	rs4659462	A	G	0.948411	rs12030126	0.266150225393822
1	1	236834513	rs1832514	G	A	0.971972	rs12030126	0.2562600024590148
1	1	236837395	rs1036001	C	T	0.975966	rs12030126	0.1907896417753343
1	1	236841120	rs3754253	G	A	0.960245	rs12030126	0.1802387359239523
1	1	236841577	rs145162112	TA	T	0.617848	rs12030126
1	1	236842077	rs10925197	C	G	0.617848	rs12030126
1	1	236848268	rs4659700	A	G	0.643429	rs12030126	0.7981624649326854
1	1	236850256	rs12046163	A	G	0.638164	rs12030126	0.7646427911595433
1	1	236852658	rs189051620	T	A	0.637168	rs12030126
1	1	236854973	rs12142143	T	C	0.637168	rs12030126
2	2	45130410	rs528483	A	C	0.658995	rs494904
2	2	45138179	rs1629802	A	G	0.809149	rs494904	0.040966540606783
2	2	45138444	rs540395	C	A	0.881322	rs494904
2	2	45138941	rs501964	T	C	0.689697	rs494904
2	2	45139153	rs567897	G	A	0.903826	rs494904	0.461169850067319
2	2	45141180	rs494904	C	T	1.0	rs494904	0.0276209620679528
2	2	45151600	rs72794102	T	C	0.6509	rs494904
2	2	45153287	rs538543	C	G	0.697994	rs494904
2	2	45153508	rs549814	T	C	0.688926	rs494904
2	2	45154662	rs504764	T	C	0.682628	rs494904
2	2	45154689	rs504675	T	C	0.781684	rs494904
2	2	45157307	rs4953149	C	T	0.619119	rs494904
2	2	45157336	rs4953150	T	C	0.619119	rs494904
3	2	137066601	rs10211598	C	T	0.659418	rs4076010
3	2	137066709	rs12691882	T	G	0.696662	rs4076010
3	2	137067573	rs7349455	T	G	0.854118	rs4076010
3	2	137073048	rs6430625	G	A	0.917044	rs4076010	0.2406740409144857
3	2	137073291	rs36098083	C	T	0.927087	rs4076010	0.2131579753780475
3	2	137073340	rs12465184	T	C	0.874992	rs4076010	0.3342338172777426
3	2	137073862	rs10170390	T	C	0.927087	rs4076010	0.204175135692708
3	2	137074132	rs6708702	A	G	0.664741	rs4076010	0.4876249699618089
3	2	137074360	rs10205684	C	G	0.901334	rs4076010
3	2	137074850	rs12465599	A	G	0.901334	rs4076010	0.3471980711305044
3	2	137074892	rs12466490	T	C	0.927087	rs4076010	0.1580404427262039
3	2	137075288	rs13028760	G	A	0.927087	rs4076010	0.1655180721026669
3	2	137076425	rs4954411	C	T	0.907154	rs4076010	0.2332448469759609
3	2	137076478	rs10188240	G	A	0.927087	rs4076010	0.1894304701400793
3	2	137076654	rs66554974	TA	T	0.927087	rs4076010
3	2	137078370	rs13405925	C	T	0.956717	rs4076010
3	2	137084682	rs13006092	T	G	0.989089	rs4076010	0.0560225406421146
3	2	137085687	rs12995806	T	G	0.981916	rs4076010	0.0620548180240822
3	2	137085934	rs4076010	C	T	1.0	rs4076010	0.0492426541547012
3	2	137086107	rs4073037	C	T	0.978253	rs4076010	0.0670701954058641
3	2	137086587	rs34878154	G	A	0.992727	rs4076010	0.0525960917755637
3	2	137086802	rs56105547	G	T	0.992727	rs4076010	0.0502864125748736
3	2	137087590	rs5011376	G	A	0.974745	rs4076010	0.0551432326941319
3	2	137088384	rs13431706	G	A	0.992727	rs4076010
3	2	137088860	rs13432272	G	A	0.974745	rs4076010	0.0706144229018801
3	2	137089267	rs4619665	C	T	0.992727	rs4076010	0.0627662168524626
3	2	137089721	rs4954605	C	T	0.992727	rs4076010	0.0633597338301852
3	2	137089886	rs4954413	A	G	0.992727	rs4076010	0.0594785013526562
3	2	137091331	rs10178152	T	C	0.989136	rs4076010	0.0624024432838472
3	2	137091582	rs10178350	T	G	0.989136	rs4076010	0.0598915720168853
3	2	137092441	rs11680547	A	G	0.971275	rs4076010	0.0657449145712032
3	2	137092809	rs4405811	A	G	0.989136	rs4076010	0.0620067582772966
3	2	137099036	rs4954606	A	G	0.974861	rs4076010	0.1755987474398333
3	2	137101165	rs4954417	G	T	0.779632	rs4076010	0.8418101079107029
3	2	137105602	rs7589825	T	G	0.629552	rs4076010
3	2	137105728	rs59406411	AG	A	0.613428	rs4076010
3	2	137112573	rs13392477	G	A	0.623497	rs4076010	0.7147406858215486
3	2	137114837	rs13003875	T	A	0.621613	rs4076010
3	2	137117904	rs12994307	C	A	0.619005	rs4076010	0.7128831940522462
3	2	137118346	rs7565393	T	A	0.619005	rs4076010
3	2	137119376	rs12614080	C	G	0.619005	rs4076010
4	16	25382373	rs7201464	G	A	0.702845	rs9935028	0.0316302060982134
4	16	25387037	rs1858855	A	G	0.70012	rs9935028	0.0333755153920597
4	16	25389187	rs17794794	G	C	0.702845	rs9935028
4	16	25390704	rs9933669	T	C	0.702845	rs9935028	0.0367969896876592
4	16	25392564	rs8046021	T	C	0.702845	rs9935028	0.0370449101974481
4	16	25396500	rs9928337	T	C	0.73284	rs9935028	0.0191595579061635
4	16	25397381	rs2345543	A	T	0.73284	rs9935028
4	16	25398777	rs11639561	G	A	0.73284	rs9935028	0.0231898178507661
4	16	25421318	rs13336062	G	A	0.746985	rs9935028	0.022014613333031
4	16	25421910	rs4787721	C	A	0.643684	rs9935028	0.6834885622630142
4	16	25422397	rs9937228	A	G	0.746985	rs9935028	0.0205194633814019
4	16	25422416	rs9937075	C	T	0.643684	rs9935028	0.6711440879560414
4	16	25423118	rs13338810	G	A	0.746985	rs9935028	0.0207334984760773
4	16	25427469	rs72000337	ATCCT	A	0.653465	rs9935028
4	16	25431451	rs71775068	T	TCAC	0.746985	rs9935028
4	16	25433129	rs2157856	C	T	0.723009	rs9935028	0.3765993837222787
4	16	25433163	rs2014139	T	G	0.746985	rs9935028	0.0238365708175482
4	16	25433892	rs11074687	A	T	0.746985	rs9935028
4	16	25434905	rs5816306	A	ATCTAAGTAAG	0.746985	rs9935028
4	16	25438658	rs7191134	A	T	0.746985	rs9935028
4	16	25438932	rs9934642	A	G	0.653465	rs9935028	0.2530903539337635
4	16	25439429	rs7195628	A	G	0.653465	rs9935028	0.2574952656632523
4	16	25439733	rs2345549	T	C	0.746985	rs9935028
4	16	25440038	rs8059469	T	C	0.746985	rs9935028	0.024314196529052
4	16	25440185	rs8061030	G	T	0.746985	rs9935028	0.0253117490133045
4	16	25441362	rs9931257	T	G	0.653465	rs9935028	0.2268415822461298
4	16	25445146	rs8047506	C	T	0.996177	rs9935028
4	16	25445147	rs8047508	C	A	0.996177	rs9935028
4	16	25445255	rs111309413	T	C	0.696075	rs9935028
4	16	25445588	rs9932249	C	T	0.725274	rs9935028	0.3905092546823427
4	16	25446636	rs9935028	A	G	1.0	rs9935028	0.0086081514455902
4	16	25447070	rs139164590	C	CAAGTGACCCTCCTGCCTTGGCCTCCCAA	0.746985	rs9935028
4	16	25454785	rs8053700	G	C	0.704395	rs9935028

### Sheet: Table S3
Drug-gene interactions of mapped genes.
gene	drug	indication
ACTN2	ADENOSINE TRIPHOSPHATE	for nutritional supplemention and dietary shortage
AQP8	ETHINYL ESTRADIOL	contraceptive
AQP8	ILOPROST	antihypertensive agent
AQP8	DINOPROSTONE	Abortifacient Agents
AQP8	MISOPROSTOL	labor-inducing agent
AQP8	EPOPROSTENOL	Antihypertensive Agents; Platelet Aggregation Inhibitors
AQP8	TREPROSTINIL	Antihypertensive Agents; Antithrombotic Agents
AQP8	ALPROSTADIL	for treatment of sexual dysfunction in women, for treatment of erectile dysfunction
CXCR4	PLERIXAFOR	antineoplastic agent
CXCR4	CISPLATIN	antineoplastic agent
CXCR4	BEVACIZUMAB	antineoplastic agent
CXCR4	MAVORIXAFOR	HIV, antiviral agent
CXCR4	MOTIXAFORTIDE	antineoplastic agent

### Sheet: Table S4
Two-sample Mendelian Randomization to investigate the causal relationship between TRS (exposure) and smoking initiation (outcome), and between smoking initiation (exposure) and TRS (outcome).
outcome	exposure	method	nsnp	b	se	pval
Smoking initiation	TRS	Inverse variance weighted	15	0.0152507	0.00417123	0.00025602
Smoking initiation	TRS	MR Egger	15	0.0217664	0.0209637	0.318062
Smoking initiation	TRS	Weighted median	15	0.0188137	0.00574908	0.0010661
Smoking initiation	TRS	Weighted mode	15	0.0218543	0.00938631	0.0353945
TRS	Smoking initiation	Inverse variance weighted	61	0.556468	0.370519	0.133133
TRS	Smoking initiation	MR Egger	61	-0.934633	2.50158	0.710029
TRS	Smoking initiation	Weighted median	61	0.349834	0.499497	0.483695
TRS	Smoking initiation	Weighted mode	61	-1.65033	1.22654	0.183524

### Sheet: Table S5
Genes included in the TRS network.
Gene	Input gene (1=yes, 0=no)	diffusion_output_value	diffusion_output_rank
ZKSCAN2	1	0.609594	0
SIX3	1	0.229126	1
AQP8	1	0.226014	2
HS3ST4	1	0.192863	3
LCMT1	1	0.170233	4
SIX2	1	0.0597786	5
FGF22	0	0.0343513	6
SIX6	0	0.030824	7
ZNF716	0	0.0289023	8
SLCO4A1	0	0.0274342	9
PRRT3	0	0.027317	10
STAP2	0	0.0245558	11
EYA1	0	0.0212586	12
HS3ST2	0	0.0211604	13
TGDS	0	0.0210981	14
DND1	0	0.0182751	15
BCDIN3D	0	0.0182689	16
CECR2	0	0.0169054	17
DOCK3	0	0.0100574	18
NECAP1	0	0.0091024	19
SSH3	0	0.00906792	20
LTBP2	0	0.00897985	21
LHX2	0	0.00851277	22
NCKAP5L	0	0.00826604	23
GNPDA1	0	0.00806631	24
NR4A3	0	0.00714711	25
PLPP6	0	0.00602524	26
EYA4	0	0.00573243	27
PPP4R3B	0	0.00559339	28
TANGO2	0	0.00556282	29
MS4A6A	0	0.00503058	30
SERP1	0	0.00488506	31
THNSL1	0	0.00480814	32
EIF1AX	0	0.00452681	33
DUX5	0	0.00439539	34
TLE3	0	0.00434071	35
CENPC	0	0.00410409	36
CYBC1	0	0.00409947	37
FBXL22	0	0.00401062	38
TNN	0	0.00398493	39
HEG1	0	0.00383071	40
ESS2	0	0.00378816	41
TMEM120B	0	0.00378463	42
DUX1	0	0.00377475	43
PPP4R2	0	0.00364457	44
CLIP4	0	0.00362446	45
MGP	0	0.00356616	46
EYA3	0	0.00356427	47
NOTCH2	0	0.00351428	48
TLE1	0	0.00350698	49
LRRC4B	0	0.0034983	50
CRYBG1	0	0.00346899	51
KATNAL2	0	0.00343114	52
FOXF1	0	0.00331609	53
NDP	0	0.00325533	54
PSME3IP1	0	0.00322986	55
SKI	0	0.00322071	56
PLP2	0	0.00319329	57
KCNN2	0	0.00319024	58
SLC17A5	0	0.00305567	59
HEATR1	1	0.00302573	60
HHAT	0	0.0030225	61
PDPN	0	0.00300816	62
HIPK2	0	0.00295312	63
NRAP	0	0.002895	64
AVPR1A	0	0.00276684	65
SIX4	0	0.00276229	66
NUDT2	0	0.00274778	67
GCNT3	0	0.0027119	68
PPP4C	0	0.00264655	69
BAZ1B	0	0.00262845	70
SIX1	0	0.00258582	71
RMC1	0	0.00257578	72
CHMP1A	0	0.00256336	73
TTBK1	0	0.00250892	74
TRIM49	0	0.00249936	75
TRIM6	0	0.00244559	76
PSMG3	0	0.00243836	77
SPPL2A	0	0.00238507	78
PDLIM3	0	0.00234854	79
STX12	0	0.00233816	80
ERCC6L	0	0.00231313	81
ODF3B	0	0.0023035	82
PAX6	0	0.0022967	83
CHMP2A	0	0.00229033	84
EYA2	0	0.0022794	85
AAGAB	0	0.00225536	86
DNAJB6	0	0.00224513	87
AURKA	0	0.00224414	88
OTUD6A	0	0.0021685	89
ADRA1B	0	0.00214194	90
ANGPTL7	0	0.00211193	91
PRPS1	0	0.00211094	92
ADRA1D	0	0.00210336	93
ENPP4	0	0.00208756	94
LRRC8C	0	0.0020567	95
MYOT	0	0.00204024	96
PTGES3L	0	0.00203788	97
ZNF726	0	0.00202921	98
SLC36A1	0	0.00201254	99
SDK1	0	0.00200488	100
HLA-DQB1	0	0.00196387	101
CXCR5	0	0.00196217	102
UTF1	0	0.00195399	103
ANKRD17	0	0.00193238	104
CD58	0	0.0018899	105
SUSD5	0	0.00188888	106
PPP2CB	0	0.00188473	107
CHMP3	0	0.00185522	108
MTSS1	0	0.00185035	109
ARHGEF40	0	0.00183201	110
GNPNAT1	0	0.00182983	111
GSK3B	0	0.00181653	112
TAB1	0	0.00181048	113
ZNF585A	0	0.0018077	114
SNX13	0	0.00179027	115
KLRC2	0	0.00178473	116
HS3ST6	0	0.00175469	117
POLR2J2	0	0.00175235	118
GMNN	0	0.00174671	119
MTA1	0	0.00172238	120
INPP4A	0	0.00172094	121
KLF11	0	0.00168726	122
CTBP2	0	0.00168703	123
EMB	0	0.00168173	124
SLC38A9	0	0.00167567	125
DYNC1H1	0	0.00164295	126
GPD1	0	0.00163847	127
PADI1	0	0.00163429	128
TLE4	0	0.00162232	129
CXCR3	0	0.00161632	130
SYNPO2L	0	0.00158711	131
PRKD1	0	0.00158039	132
CD164	0	0.00157835	133
SPA17	0	0.00157739	134
CASP3	0	0.00157553	135
VPS54	0	0.00157288	136
GTF2A1L	0	0.00156842	137
TLE5	0	0.00156544	138
SERAC1	0	0.00156375	139
CD276	0	0.00153856	140
CACNA1D	0	0.00153344	141
GRK3	0	0.00152795	142
RNF11	0	0.00152739	143
ITIH4	0	0.00152714	144
CLCN5	0	0.00150957	145
TAL1	0	0.00150609	146
ACKR3	0	0.00149932	147
TRIM22	0	0.00148938	148
MYPN	0	0.00148751	149
ANKHD1	0	0.00148689	150
ORAI3	0	0.00146357	151
HNRNPA2B1	0	0.00146229	152
ACTR3C	0	0.0014621	153
SYNPO2	0	0.00146052	154
SLC2A2	0	0.00143451	155
LDB3	0	0.00143167	156
MYOZ2	0	0.00140146	157
KIF1B	0	0.0013921	158
PLA2G2E	0	0.00139048	159
FXR2	0	0.00138624	160
DNAI2	0	0.00138623	161
APOBEC1	0	0.00136912	162
CCNY	0	0.00136559	163
EN1	0	0.00135761	164
CRLS1	0	0.00134545	165
MYOM2	0	0.00134039	166
SCARA5	0	0.00133877	167
TCF12	0	0.00133236	168
CD244	0	0.00132915	169
GPR25	0	0.00132701	170
ZFP2	0	0.00132611	171
MSX1	0	0.00132029	172
SLC35A5	0	0.00131183	173
MYH8	0	0.00128991	174
MANEAL	0	0.00128666	175
CERS5	0	0.00128212	176
LRRC7	0	0.00127933	177
ATP5MC1	0	0.00127741	178
EFL1	0	0.00127608	179
CERT1	0	0.00127097	180
SV2A	0	0.00126842	181
RGS9	0	0.00125576	182
BAG6	0	0.00124854	183
PPP2CA	0	0.00123662	184
ZNF555	0	0.00123612	185
MEFV	0	0.00123025	186
TXK	0	0.00122678	187
LMBRD2	0	0.00121591	188
LGALS8	1	0.00105064	257
ACTN2	1	0.00102506	274
DARS1	1	0.0009365	369
CXCR4	1	0.000890423	441
MCM6	1	0.000785951	807

### Sheet: Table S6
Enriched drug-gene interations among genes in the TRS network.
The "N" represents the number of all background genes in DGIdb that interact with approved drugs. The "n" indicates the number of input genes (i.e., the genes in the TRS network that are present in the DGIdb). For a drug, the number of genes that interact with the given drug in DGIdb are shown in "X" and the number of genes from the input gene set that interact with the given drug are represented…
drug_name	gene_name	X	x	N	n	pval	p_FDR	Enrichment
METARAMINOL BITARTRATE	ADRA1B, ADRA1D	3	2	3439	194	0.0091466	1	11.8179
METHOXAMINE HYDROCHLORIDE	ADRA1B, ADRA1D	3	2	3439	194	0.0091466	1	11.8179
PHENYLEPHRINE BITARTRATE	ADRA1B, ADRA1D	3	2	3439	194	0.0091466	1	11.8179
PRAZOSIN HYDROCHLORIDE	ADRA1B, ADRA1D, GMNN	10	3	3439	194	0.0157958	1	5.31804
ALFUZOSIN HYDROCHLORIDE	ADRA1B, ADRA1D	4	2	3439	194	0.0176151	1	8.8634
ISOXSUPRINE HYDROCHLORIDE	ADRA1B, ADRA1D	4	2	3439	194	0.0176151	1	8.8634
PHENYLEPHRINE HYDROCHLORIDE	ADRA1B, ADRA1D	4	2	3439	194	0.0176151	1	8.8634
DOXAZOSIN MESYLATE	ADRA1B, ADRA1D, GMNN	12	3	3439	194	0.0266428	1	4.4317
DAPIPRAZOLE	ADRA1B, ADRA1D	5	2	3439	194	0.0282752	1	7.09072
METHOXAMINE	ADRA1B, ADRA1D	6	2	3439	194	0.0408554	1	5.90893
TERAZOSIN HYDROCHLORIDE	ADRA1B, ADRA1D	6	2	3439	194	0.0408554	1	5.90893
DEBRISOQUIN	ADRA1B, ADRA1D	7	2	3439	194	0.0551073	1	5.0648
ERGOTAMINE TARTRATE	ADRA1B, ADRA1D	7	2	3439	194	0.0551073	1	5.0648
MOXISYLYTE	ADRA1B, ADRA1D	7	2	3439	194	0.0551073	1	5.0648
NAPHAZOLINE HYDROCHLORIDE	ADRA1B, ADRA1D	7	2	3439	194	0.0551073	1	5.0648
TETRAHYDROZOLINE HYDROCHLORIDE	ADRA1B, ADRA1D	7	2	3439	194	0.0551073	1	5.0648
BROMHEXINE HYDROCHLORIDE	GMNN	1	1	3439	194	0.0564117	1	17.7268
DIMETHYL SUCCINATE	GMNN	1	1	3439	194	0.0564117	1	17.7268
OXIBENDAZOLE	GMNN	1	1	3439	194	0.0564117	1	17.7268
BETHANIDINE	ADRA1B, ADRA1D	8	2	3439	194	0.0708044	1	4.4317
MIDODRINE	ADRA1B, ADRA1D	8	2	3439	194	0.0708044	1	4.4317
RAUWOLFIA SERPENTINA (USP)	ADRA1B, ADRA1D	8	2	3439	194	0.0708044	1	4.4317
TRIMIPRAMINE MALEATE	ADRA1B, ADRA1D	8	2	3439	194	0.0708044	1	4.4317
VASOACTIVE INTESTINAL PEPTIDE	ADRA1B, ADRA1D	8	2	3439	194	0.0708044	1	4.4317
ALFUZOSIN	ADRA1B, ADRA1D	9	2	3439	194	0.0877399	1	3.93929
DIACETYLRHEIN	CASP3, EYA2	9	2	3439	194	0.0877399	1	3.93929
DIPIVEFRIN HYDROCHLORIDE	ADRA1B, ADRA1D	9	2	3439	194	0.0877399	1	3.93929
EPHEDRINE HYDROCHLORIDE	ADRA1B, ADRA1D	9	2	3439	194	0.0877399	1	3.93929
MEPHENTERMINE SULFATE	ADRA1B, ADRA1D	9	2	3439	194	0.0877399	1	3.93929
NOREPINEPHRINE BITARTRATE	ADRA1B, ADRA1D	9	2	3439	194	0.0877399	1	3.93929
PHENTOLAMINE MESYLATE	ADRA1B, ADRA1D	9	2	3439	194	0.0877399	1	3.93929
TAMSULOSIN HYDROCHLORIDE	ADRA1B, ADRA1D	9	2	3439	194	0.0877399	1	3.93929
TOLAZOLINE HYDROCHLORIDE	ADRA1B, ADRA1D	9	2	3439	194	0.0877399	1	3.93929
DROXIDOPA	ADRA1B, ADRA1D	10	2	3439	194	0.105726	1	3.54536
HYDROXYAMPHETAMINE HYDROBROMIDE	ADRA1B, ADRA1D	10	2	3439	194	0.105726	1	3.54536
LABETALOL HYDROCHLORIDE	ADRA1B, ADRA1D	10	2	3439	194	0.105726	1	3.54536
PHENOXYBENZAMINE HYDROCHLORIDE	ADRA1B, ADRA1D	10	2	3439	194	0.105726	1	3.54536
XYLOMETAZOLINE	ADRA1B, ADRA1D	10	2	3439	194	0.105726	1	3.54536
ALEFACEPT	CD58	2	1	3439	194	0.109657	1	8.8634
CONIVAPTAN HYDROCHLORIDE	AVPR1A	2	1	3439	194	0.109657	1	8.8634
DIFELIKEFALIN	NUDT2	2	1	3439	194	0.109657	1	8.8634
FEBANTEL	GMNN	2	1	3439	194	0.109657	1	8.8634
MAVORIXAFOR	CXCR4	2	1	3439	194	0.109657	1	8.8634
METOPROLOL SUCCINATE	ADRA1D	2	1	3439	194	0.109657	1	8.8634
MOTIXAFORTIDE	CXCR4	2	1	3439	194	0.109657	1	8.8634
SUCCINIC ACID	TLE5	2	1	3439	194	0.109657	1	8.8634
VIDARABINE	GMNN	2	1	3439	194	0.109657	1	8.8634
ARGIPRESSIN TANNATE	AVPR1A	3	1	3439	194	0.159912	1	5.90893
BRIVARACETAM	SV2A	3	1	3439	194	0.159912	1	5.90893
CARBETOCIN	AVPR1A	3	1	3439	194	0.159912	1	5.90893
CINACALCET	GMNN	3	1	3439	194	0.159912	1	5.90893
DIPHENOXYLATE HYDROCHLORIDE	GMNN	3	1	3439	194	0.159912	1	5.90893
EBASTINE	GMNN	3	1	3439	194	0.159912	1	5.90893
ETHYLESTRENOL	GMNN	3	1	3439	194	0.159912	1	5.90893
LITHIUM CITRATE	GSK3B	3	1	3439	194	0.159912	1	5.90893
LYPRESSIN	AVPR1A	3	1	3439	194	0.159912	1	5.90893
PENTETIC ACID	GMNN	3	1	3439	194	0.159912	1	5.90893
QUINAPRIL HYDROCHLORIDE	GMNN	3	1	3439	194	0.159912	1	5.90893
TERLIPRESSIN	AVPR1A	3	1	3439	194	0.159912	1	5.90893
VASOPRESSIN TANNATE	AVPR1A	3	1	3439	194	0.159912	1	5.90893
ZOMEPIRAC SODIUM	GMNN	3	1	3439	194	0.159912	1	5.90893
AJMALICINE	ADRA1B, ADRA1D	13	2	3439	194	0.164354	1	2.7272
ERGOLOID MESYLATES, USP	ADRA1B, ADRA1D	13	2	3439	194	0.164354	1	2.7272
TERAZOSIN	ADRA1B, ADRA1D	13	2	3439	194	0.164354	1	2.7272
METHOTRIMEPRAZINE	ADRA1B, ADRA1D	14	2	3439	194	0.184984	1	2.5324
PROPIOMAZINE	ADRA1B, ADRA1D	14	2	3439	194	0.184984	1	2.5324
PRAZOSIN	ADRA1B, ADRA1D	15	2	3439	194	0.205955	1	2.36357
ADL5747	NUDT2	4	1	3439	194	0.207344	1	4.4317
AMLODIPINE BENZOATE	CACNA1D	4	1	3439	194	0.207344	1	4.4317
AMLODIPINE MALEATE	CACNA1D	4	1	3439	194	0.207344	1	4.4317
CALCIFEDIOL ANHYDROUS	GMNN	4	1	3439	194	0.207344	1	4.4317
CARPHENAZINE	GMNN	4	1	3439	194	0.207344	1	4.4317
CHLORQUINALDOL	GMNN	4	1	3439	194	0.207344	1	4.4317
COLCHICEINE	GMNN	4	1	3439	194	0.207344	1	4.4317
CONIVAPTAN	AVPR1A	4	1	3439	194	0.207344	1	4.4317
DESOGESTREL	GMNN	4	1	3439	194	0.207344	1	4.4317
DILTIAZEM MALATE	CACNA1D	4	1	3439	194	0.207344	1	4.4317
EPOPROSTENOL	AQP8	4	1	3439	194	0.207344	1	4.4317
FENBENDAZOLE	GMNN	4	1	3439	194	0.207344	1	4.4317
HALOPROGIN	GMNN	4	1	3439	194	0.207344	1	4.4317
IMIQUIMOD	GMNN	4	1	3439	194	0.207344	1	4.4317
LACIDIPINE	CACNA1D	4	1	3439	194	0.207344	1	4.4317
LERCANIDIPINE	GMNN	4	1	3439	194	0.207344	1	4.4317
LEVAMLODIPINE MALEATE	CACNA1D	4	1	3439	194	0.207344	1	4.4317
PHENDIMETRAZINE	ADRA1B	4	1	3439	194	0.207344	1	4.4317
TRIPARANOL	GMNN	4	1	3439	194	0.207344	1	4.4317
PHENYLEPHRINE	ADRA1B, ADRA1D	16	2	3439	194	0.227164	1	2.21585
EPHEDRINE	ADRA1B, ADRA1D	17	2	3439	194	0.248518	1	2.08551
EPINEPHRINE BITARTRATE	ADRA1B, ADRA1D	17	2	3439	194	0.248518	1	2.08551
FELODIPINE	CACNA1D, GMNN	17	2	3439	194	0.248518	1	2.08551
NISOLDIPINE	CACNA1D, GMNN	17	2	3439	194	0.248518	1	2.08551
ALVIMOPAN ANHYDROUS	NUDT2	5	1	3439	194	0.252111	1	3.54536
BENZIODARONE	GMNN	5	1	3439	194	0.252111	1	3.54536
CLOFAZIMINE	EYA2	5	1	3439	194	0.252111	1	3.54536
DIBUCAINE HYDROCHLORIDE	GMNN	5	1	3439	194	0.252111	1	3.54536
DIMERCAPROL	GMNN	5	1	3439	194	0.252111	1	3.54536
FEPRAZONE	GMNN	5	1	3439	194	0.252111	1	3.54536
LERCANIDIPINE HYDROCHLORIDE	CACNA1D	5	1	3439	194	0.252111	1	3.54536
LITHIUM CARBONATE	GSK3B	5	1	3439	194	0.252111	1	3.54536
MEBENDAZOLE	GMNN	5	1	3439	194	0.252111	1	3.54536
PERMETHRIN	GMNN	5	1	3439	194	0.252111	1	3.54536
QUINESTROL	GMNN	5	1	3439	194	0.252111	1	3.54536
RESCINNAMINE	GMNN	5	1	3439	194	0.252111	1	3.54536
VADADUSTAT	CXCR3	5	1	3439	194	0.252111	1	3.54536
LABETALOL	ADRA1B, ADRA1D	18	2	3439	194	0.269934	1	1.96964
PROMAZINE	ADRA1B, ADRA1D	19	2	3439	194	0.291337	1	1.86598
ALBENDAZOLE	GMNN	6	1	3439	194	0.294362	1	2.95447
DACOMITINIB ANHYDROUS	EN1	6	1	3439	194	0.294362	1	2.95447
DIBUCAINE	GMNN	6	1	3439	194	0.294362	1	2.95447
LISDEXAMFETAMINE DIMESYLATE	ADRA1B	6	1	3439	194	0.294362	1	2.95447
LUMIRACOXIB	HLA-DQB1	6	1	3439	194	0.294362	1	2.95447
METHYLNALTREXONE	NUDT2	6	1	3439	194	0.294362	1	2.95447
MOZAVAPTAN	AVPR1A	6	1	3439	194	0.294362	1	2.95447
NAFTOPIDIL	ADRA1D	6	1	3439	194	0.294362	1	2.95447
NALMEFENE	NUDT2	6	1	3439	194	0.294362	1	2.95447
ODEVIXIBAT	NOTCH2	6	1	3439	194	0.294362	1	2.95447
PLERIXAFOR	CXCR4	6	1	3439	194	0.294362	1	2.95447
RITLECITINIB	TXK	6	1	3439	194	0.294362	1	2.95447
RITLECITINIB TOSYLATE	TXK	6	1	3439	194	0.294362	1	2.95447
SAMIDORPHAN	NUDT2	6	1	3439	194	0.294362	1	2.95447
TRICLABENDAZOLE	GMNN	6	1	3439	194	0.294362	1	2.95447
TRIFLUPROMAZINE HYDROCHLORIDE	GMNN	6	1	3439	194	0.294362	1	2.95447
DINOPROSTONE	APOBEC1, AQP8	20	2	3439	194	0.312661	1	1.77268
OXYMETAZOLINE HYDROCHLORIDE	ADRA1B, ADRA1D	20	2	3439	194	0.312661	1	1.77268
SERTINDOLE	ADRA1B, ADRA1D	21	2	3439	194	0.333846	1	1.68827
AMCINONIDE	GMNN	7	1	3439	194	0.334238	1	2.5324
CERTOLIZUMAB PEGOL	EYA4	7	1	3439	194	0.334238	1	2.5324
CLEVIDIPINE	CACNA1D	7	1	3439	194	0.334238	1	2.5324
CYPROTERONE ACETATE	ADRA1D	7	1	3439	194	0.334238	1	2.5324
DIENESTROL	GMNN	7	1	3439	194	0.334238	1	2.5324
ETRETINATE	GMNN	7	1	3439	194	0.334238	1	2.5324
LEVETIRACETAM	SV2A	7	1	3439	194	0.334238	1	2.5324
MECLOFENAMATE SODIUM	GMNN	7	1	3439	194	0.334238	1	2.5324
PENTAZOCINE	NUDT2	7	1	3439	194	0.334238	1	2.5324
RAMATROBAN	APOBEC1	7	1	3439	194	0.334238	1	2.5324
ATOSIBAN	AVPR1A	8	1	3439	194	0.371872	1	2.21585
LYCOPENE	GMNN	8	1	3439	194	0.371872	1	2.21585
MISOPROSTOL	AQP8	8	1	3439	194	0.371872	1	2.21585
PERTUZUMAB	EN1	8	1	3439	194	0.371872	1	2.21585
TUCATINIB	EN1	8	1	3439	194	0.371872	1	2.21585
BUTORPHANOL	NUDT2	9	1	3439	194	0.407388	1	1.96964
CLAVULANIC ACID	HLA-DQB1	9	1	3439	194	0.407388	1	1.96964
DESMOPRESSIN	AVPR1A	9	1	3439	194	0.407388	1	1.96964
DYCLONINE	GMNN	9	1	3439	194	0.407388	1	1.96964
FLOXACILLIN	HLA-DQB1	9	1	3439	194	0.407388	1	1.96964
ISONIAZID	DUX1	9	1	3439	194	0.407388	1	1.96964
MODAFINIL	ADRA1D	9	1	3439	194	0.407388	1	1.96964
NALBUPHINE HYDROCHLORIDE	NUDT2	9	1	3439	194	0.407388	1	1.96964
NICARDIPINE HYDROCHLORIDE	CACNA1D	9	1	3439	194	0.407388	1	1.96964
RIMONABANT	GMNN	9	1	3439	194	0.407388	1	1.96964
TREPROSTINIL	AQP8	9	1	3439	194	0.407388	1	1.96964
ARGIPRESSIN	AVPR1A, PRKD1	26	2	3439	194	0.436085	1	1.3636
CARVEDILOL	ADRA1B, ADRA1D	26	2	3439	194	0.436085	1	1.3636
CHLOROXINE	GMNN	10	1	3439	194	0.440906	1	1.77268
ESTRADIOL 3-BENZOATE	GMNN	10	1	3439	194	0.440906	1	1.77268
INTERFERON BETA-1B	CD58	10	1	3439	194	0.440906	1	1.77268
LIOTHYRONINE SODIUM	GMNN	10	1	3439	194	0.440906	1	1.77268
MEPERIDINE HYDROCHLORIDE	NUDT2	10	1	3439	194	0.440906	1	1.77268
NITRENDIPINE	CACNA1D	10	1	3439	194	0.440906	1	1.77268
THIOTEPA	GMNN	10	1	3439	194	0.440906	1	1.77268
ABACAVIR	HLA-DQB1	11	1	3439	194	0.472537	1	1.61153
BIFONAZOLE	GMNN	11	1	3439	194	0.472537	1	1.61153
CINNARIZINE	CACNA1D	11	1	3439	194	0.472537	1	1.61153
ERGOTAMINE	ADRA1D	11	1	3439	194	0.472537	1	1.61153
OLEIC ACID	GMNN	11	1	3439	194	0.472537	1	1.61153
PHENOXYBENZAMINE	ADRA1B	11	1	3439	194	0.472537	1	1.61153
PYRITHIONE	GMNN	11	1	3439	194	0.472537	1	1.61153
TRIFLUOPERAZINE HYDROCHLORIDE	GMNN	11	1	3439	194	0.472537	1	1.61153
DOPAMINE	ADRA1B, ADRA1D	29	2	3439	194	0.493291	1	1.22254
BUPRENORPHINE	NUDT2	12	1	3439	194	0.502388	1	1.47723
CALCITRIOL	GMNN	12	1	3439	194	0.502388	1	1.47723
CHOLECALCIFEROL	GMNN	12	1	3439	194	0.502388	1	1.47723
ILOPROST	AQP8	12	1	3439	194	0.502388	1	1.47723
ISRADIPINE	CACNA1D	12	1	3439	194	0.502388	1	1.47723
INFLIXIMAB	EYA4, HLA-DQB1	31	2	3439	194	0.529348	1	1.14366
HYDROMORPHONE HYDROCHLORIDE	NUDT2	13	1	3439	194	0.530557	1	1.3636
TICLOPIDINE	HLA-DQB1	13	1	3439	194	0.530557	1	1.3636
TOREMIFENE	GMNN	13	1	3439	194	0.530557	1	1.3636
ISOPROTERENOL	ADRA1B, ADRA1D	32	2	3439	194	0.546717	1	1.10793
NOREPINEPHRINE	ADRA1B, ADRA1D	32	2	3439	194	0.546717	1	1.10793
NEFAZODONE	ADRA1B	14	1	3439	194	0.55714	1	1.2662
NIROGACESTAT	NOTCH2	14	1	3439	194	0.55714	1	1.2662
ADALIMUMAB	CCNY, EYA4	33	2	3439	194	0.563635	1	1.07435
AMLODIPINE BESYLATE	CACNA1D	15	1	3439	194	0.582225	1	1.18179
INTERFERON BETA-1A	CD58	15	1	3439	194	0.582225	1	1.18179
LANATOSIDE C	GMNN	15	1	3439	194	0.582225	1	1.18179
NERATINIB	EN1	15	1	3439	194	0.582225	1	1.18179
PEGASPARGASE	HLA-DQB1	15	1	3439	194	0.582225	1	1.18179
TRAZODONE	ADRA1B	15	1	3439	194	0.582225	1	1.18179
ACITRETIN	GMNN	16	1	3439	194	0.605895	1	1.10793
ASTEMIZOLE	GMNN	16	1	3439	194	0.605895	1	1.10793
BENZBROMARONE	GMNN	16	1	3439	194	0.605895	1	1.10793
DEQUALINIUM	KCNN2	16	1	3439	194	0.605895	1	1.10793
DILTIAZEM HYDROCHLORIDE	CACNA1D	16	1	3439	194	0.605895	1	1.10793
DRONEDARONE HYDROCHLORIDE	CACNA1D	16	1	3439	194	0.605895	1	1.10793
DYCLONINE HYDROCHLORIDE	GMNN	16	1	3439	194	0.605895	1	1.10793
ETHACRYNIC ACID	GMNN	16	1	3439	194	0.605895	1	1.10793
HYDROCODONE	NUDT2	16	1	3439	194	0.605895	1	1.10793
MICONAZOLE NITRATE	GMNN	16	1	3439	194	0.605895	1	1.10793
PHLORETIN	FGF22	16	1	3439	194	0.605895	1	1.10793
ACALABRUTINIB	EN1	17	1	3439	194	0.628231	1	1.04275
ADENOSINE TRIPHOSPHATE	ACTN2	17	1	3439	194	0.628231	1	1.04275
DEFEROXAMINE	GMNN	17	1	3439	194	0.628231	1	1.04275
NALOXONE HYDROCHLORIDE	NUDT2	17	1	3439	194	0.628231	1	1.04275
NALTREXONE	NUDT2	17	1	3439	194	0.628231	1	1.04275
AFATINIB	EN1	18	1	3439	194	0.649308	1	0.984822
PAPAVERINE	ADRA1D	18	1	3439	194	0.649308	1	0.984822
PYRITHIONE ZINC	GMNN	18	1	3439	194	0.649308	1	0.984822
TERFENADINE	GMNN	18	1	3439	194	0.649308	1	0.984822
ZAFIRLUKAST	GMNN	18	1	3439	194	0.649308	1	0.984822
AMOXICILLIN ANHYDROUS	HLA-DQB1	19	1	3439	194	0.669195	1	0.93299
DIGITOXIN	GMNN	19	1	3439	194	0.669195	1	0.93299
GENTIAN VIOLET CATION	EYA2	19	1	3439	194	0.669195	1	0.93299
LORATADINE	GMNN	19	1	3439	194	0.669195	1	0.93299
NIMODIPINE	CACNA1D	19	1	3439	194	0.669195	1	0.93299
TAMOXIFEN CITRATE	GMNN	19	1	3439	194	0.669195	1	0.93299
VINCRISTINE SULFATE	GMNN	19	1	3439	194	0.669195	1	0.93299
BEVACIZUMAB	CXCR4, FOXF1	40	2	3439	194	0.669288	1	0.88634
EPINEPHRINE	ADRA1B, ADRA1D	40	2	3439	194	0.669288	1	0.88634
ETHINYL ESTRADIOL	AQP8	20	1	3439	194	0.68796	1	0.88634
FLUPHENAZINE HYDROCHLORIDE	GMNN	22	1	3439	194	0.722372	1	0.805764
FLUSPIRILENE	GMNN	22	1	3439	194	0.722372	1	0.805764
LAMOTRIGINE	HLA-DQB1	22	1	3439	194	0.722372	1	0.805764
NEVIRAPINE	HLA-DQB1	22	1	3439	194	0.722372	1	0.805764
ALPROSTADIL	AQP8	23	1	3439	194	0.738134	1	0.770731
RILUZOLE	ATP5MC1	23	1	3439	194	0.738134	1	0.770731
THIMEROSAL	GMNN	23	1	3439	194	0.738134	1	0.770731
DECITABINE	GMNN	24	1	3439	194	0.753006	1	0.738617
METHAMPHETAMINE	ADRA1B	24	1	3439	194	0.753006	1	0.738617
PODOFILOX	GMNN	24	1	3439	194	0.753006	1	0.738617
TRAMADOL	NUDT2	24	1	3439	194	0.753006	1	0.738617
CARBAMAZEPINE	BAG6, HLA-DQB1	49	2	3439	194	0.773774	1	0.723543
AMIODARONE HYDROCHLORIDE	GMNN	26	1	3439	194	0.780275	1	0.6818
BEPRIDIL HYDROCHLORIDE	CACNA1D	26	1	3439	194	0.780275	1	0.6818
DULOXETINE HYDROCHLORIDE	GMNN	26	1	3439	194	0.780275	1	0.6818
ETANERCEPT	EYA4	26	1	3439	194	0.780275	1	0.6818
PERPHENAZINE	GMNN	26	1	3439	194	0.780275	1	0.6818
PHLOROGLUCINOL	CACNA1D	26	1	3439	194	0.780275	1	0.6818
PREGABALIN	CACNA1D	26	1	3439	194	0.780275	1	0.6818
RESERPINE	GMNN	26	1	3439	194	0.780275	1	0.6818
SULOCTIDIL	CACNA1D	26	1	3439	194	0.780275	1	0.6818
GABAPENTIN ENACARBIL	CACNA1D	27	1	3439	194	0.792765	1	0.656548
NICLOSAMIDE	GMNN	27	1	3439	194	0.792765	1	0.656548
TRASTUZUMAB	EN1	27	1	3439	194	0.792765	1	0.656548
FLUOXETINE HYDROCHLORIDE	GSK3B	28	1	3439	194	0.804548	1	0.6331
PROCHLORPERAZINE	GMNN	28	1	3439	194	0.804548	1	0.6331
RIFAMPIN	DUX1	28	1	3439	194	0.804548	1	0.6331
ALDESLEUKIN	CD244	30	1	3439	194	0.826151	1	0.590893
FENTANYL CITRATE	NUDT2	30	1	3439	194	0.826151	1	0.590893
NIFEDIPINE	CACNA1D, GMNN	56	2	3439	194	0.834013	1	0.6331
LAPATINIB	EN1	31	1	3439	194	0.836044	1	0.571832
METHYLDOPA ANHYDROUS	GMNN	31	1	3439	194	0.836044	1	0.571832
TERODILINE HYDROCHLORIDE	CACNA1D	31	1	3439	194	0.836044	1	0.571832
ENTRECTINIB	AURKA, HIPK2	57	2	3439	194	0.841333	1	0.621993
DIETHYLSTILBESTROL	GMNN	33	1	3439	194	0.854182	1	0.537176
THIOGUANINE	PRPS1	33	1	3439	194	0.854182	1	0.537176
DIGOXIN	GMNN	34	1	3439	194	0.862488	1	0.521377
IBRUTINIB	EN1	34	1	3439	194	0.862488	1	0.521377
METHADONE HYDROCHLORIDE	NUDT2	34	1	3439	194	0.862488	1	0.521377
VINBLASTINE	GMNN	34	1	3439	194	0.862488	1	0.521377
CITALOPRAM	GSK3B	35	1	3439	194	0.870322	1	0.50648
CLOPIDOGREL	MYOM2	35	1	3439	194	0.870322	1	0.50648
MIDOSTAURIN	PRKD1	35	1	3439	194	0.870322	1	0.50648
PACLITAXEL	AURKA, CASP3, GMNN, TLE3	110	4	3439	194	0.877639	1	0.644611
QUETIAPINE FUMARATE	ADRA1B	36	1	3439	194	0.877713	1	0.492411
CLOTRIMAZOLE	GMNN	37	1	3439	194	0.884684	1	0.479103
SEVOFLURANE	DUX1	37	1	3439	194	0.884684	1	0.479103
ASPIRIN	EYA1, HLA-DQB1, MYOM2	89	3	3439	194	0.887439	1	0.597533
TAMOXIFEN	AURKA, GMNN	65	2	3439	194	0.89015	1	0.54544
CELECOXIB	CACNA1D, CASP3	67	2	3439	194	0.899973	1	0.529158
AZACITIDINE	GMNN	40	1	3439	194	0.903314	1	0.44317
GABAPENTIN	CACNA1D	40	1	3439	194	0.903314	1	0.44317
INDOMETHACIN	APOBEC1	40	1	3439	194	0.903314	1	0.44317
HEXACHLOROPHENE	GMNN	41	1	3439	194	0.908832	1	0.432361
METFORMIN	SLC2A2	41	1	3439	194	0.908832	1	0.432361
DISULFIRAM	GMNN	43	1	3439	194	0.918946	1	0.412251
MERCAPTOPURINE	PRPS1	45	1	3439	194	0.927944	1	0.393929
VERAPAMIL	CACNA1D	45	1	3439	194	0.927944	1	0.393929
METHYLPHENIDATE HYDROCHLORIDE	FXR2	46	1	3439	194	0.932062	1	0.385365
PAREGORIC	NUDT2	46	1	3439	194	0.932062	1	0.385365
MASOPROCOL	GMNN	47	1	3439	194	0.935947	1	0.377166
DALFAMPRIDINE	AVPR1A	48	1	3439	194	0.93961	1	0.369308
RESVERATROL	PRKD1	49	1	3439	194	0.943065	1	0.361772
RALOXIFENE HYDROCHLORIDE	GMNN	50	1	3439	194	0.946323	1	0.354536
ACETAMINOPHEN	HLA-DQB1	52	1	3439	194	0.952294	1	0.3409
COLCHICINE	GMNN	52	1	3439	194	0.952294	1	0.3409
INSULIN, REGULAR, HUMAN	SV2A	53	1	3439	194	0.955026	1	0.334468
DIPYRIDAMOLE	GMNN	56	1	3439	194	0.962324	1	0.31655
VORINOSTAT	GMNN	56	1	3439	194	0.962324	1	0.31655
SORAFENIB	AURKA, GMNN, HIPK2	115	3	3439	194	0.962858	1	0.462438
PAZOPANIB	AURKA	57	1	3439	194	0.964485	1	0.310997
VALPROIC ACID	CACNA1D	57	1	3439	194	0.964485	1	0.310997
ETOPOSIDE	GMNN	58	1	3439	194	0.966522	1	0.305635
VANDETANIB	GMNN	58	1	3439	194	0.966522	1	0.305635
CURCUMIN	GMNN	66	1	3439	194	0.979144	1	0.268588
GEFITINIB	GMNN	67	1	3439	194	0.980343	1	0.264579
IMATINIB	EYA2	72	1	3439	194	0.985386	1	0.246206
DASATINIB ANHYDROUS	GMNN	76	1	3439	194	0.988475	1	0.233247
HALOPERIDOL DECANOATE	GMNN	76	1	3439	194	0.988475	1	0.233247
OLANZAPINE	ADRA1B	76	1	3439	194	0.988475	1	0.233247
QUERCETIN	PRKD1	79	1	3439	194	0.990358	1	0.22439
VINCRISTINE	GMNN	81	1	3439	194	0.991439	1	0.218849
CISPLATIN	AURKA, CASP3, CXCR4	147	3	3439	194	0.991571	1	0.361772
DOCETAXEL ANHYDROUS	TLE3	83	1	3439	194	0.9924	1	0.213576
METHOTREXATE	GSK3B	110	1	3439	194	0.998487	1	0.161153
FLUOROURACIL	AURKA	116	1	3439	194	0.998945	1	0.152817
DOXORUBICIN HYDROCHLORIDE	CASP3	148	1	3439	194	0.999848	1	0.119776
